# Immune checkpoint inhibitor response in sarcomas associates with immune infiltrates and increased expression of transposable elements and viral response pathways

**DOI:** 10.1101/2024.01.02.24300710

**Authors:** Benjamin A. Nacev, Martina Bradic, Hyung Jun Woo, Allison L. Richards, Ciara M. Kelly, Mark A. Dickson, Mrinal M. Gounder, Mary L. Keohan, Ping Chi, Sujana Movva, Robert Maki, Emily K. Slotkin, Evan Rosenbaum, Viswatej Avutu, Jason E. Chan, Lauren Banks, Travis Adamson, Samuel Singer, Cristina R. Antonescu, William D. Tap, Mark T.A. Donoghue, Sandra P. D’Angelo

## Abstract

Response to immune checkpoint inhibition (ICI) in sarcoma is overall low and heterogeneous. Understanding determinants of ICI outcomes may improve efficacy and patient selection. One potential mechanism is epigenetic de-repression of transposable elements (TEs), which stimulates antitumor immunity. Here, we used transcriptomic data to assign immune-hot versus immune-cold status to 67 pre-treatment biopsies of sarcomas from patients treated on ICI trials. Progression-free survival and overall response was superior in the immune-hot group. Expression of TEs and epigenetic regulators significantly predicted immune-hot status in a regression model in which specific TE subfamilies and *IKZF1*, a chromatin-interacting transcription factor, were significantly contributory. TE and *IKZF1* expression positively correlated with tumor immune infiltrates, inflammatory pathways, and clinical outcomes. Key findings were confirmed in a validation cohort (n=190). This work suggests that TE and *IKZF1* expression warrant investigation as predictive biomarkers for ICI response and as therapeutic targets in sarcomas.
