## Extended Data Table 1 for "Immune checkpoint inhibitor response in sarcomas associates with immune infiltrates and increased expression of transposable elements and viral response pathways"

### Sheet: Supplemental table 1
CMO_ID	Study	Histology	Response	RACE	Trial	Protocol	Sample_Timepoint	batch	Response	lymphoid content cells sum	myeloid content cells sum	purity	abbreviation	sample immune type	dbgap accession number
C-C3AJRC	Pembro + TVEC	Angiosarcoma	CR/PR	WHITE	NCT03069378	16-1534	Baseline	09245_D	Responder	0.466063	0.312584	0.81075	ANGS	Immune-cold	phs003284.v1.p1
C-TN74NL	Pembro + epacadostat	Angiosarcoma	SD	WHITE	NCT03414229	17-508	Baseline	09448_D	Nonreseponder	0.859788	0.855831	0.270425	ANGS	Immune-hot	phs003284.v1.p1
C-WNVW3H	Nivo + Bempeg	Angiosarcoma	HPD	WHITE	NCT03282371	17-366	Baseline	09455_N	Nonreseponder	0.167962	0.823887	0.341991	ANGS	Immune-hot	phs003284.v1.p1
C-X867R9	Nivo + Bempeg	Angiosarcoma	HPD	NA	NCT03282373	17-366	Baseline	09455_N	Nonreseponder	0.278522	0.47044	0.40628	ANGS	Immune-cold	phs003284.v1.p1
C-6PL9CN	Nivo + Bempeg	Angiosarcoma	SD	WHITE	NCT03282375	17-366	Baseline	09455_N	Nonreseponder	0.172229	0.195246	0.237523	ANGS	Immune-cold	phs003284.v1.p1
C-2M22RC	Nivo + Bempeg	Angiosarcoma	CR/PR	WHITE	NCT03282376	17-366	Baseline	09455_S	Responder	0.083418	0.417517	0.3	ANGS	Immune-cold	phs003284.v1.p1
C-CPRNJ2	Pembro + TVEC	ASPS	SD	BLACK	NCT03282344	17-366	Baseline	09245_D	Nonreseponder	0.243112	0.3259	0.473687	ASPS	Immune-cold	phs003284.v1.p1
C-VKXN13	Pembro + TVEC	Chondrosarcoma	SD	WHITE	NCT03069378	16-1534	Baseline	09245_D	Nonreseponder	0.414195	0.179912	0.35533	CHS	Immune-cold	phs003284.v1.p1
C-E36838	Nivo + Bempeg	Chondrosarcoma	PD	WHITE	NCT03282349	17-366	Baseline	09455_G	Nonreseponder	0.0922739	0.450441	0.195225	CHS	Immune-hot	phs003284.v1.p1
C-WJ49UR	Nivo + Bempeg	Chondrosarcoma	PD	NA	NCT03282355	17-366	Baseline	09455_G	Nonreseponder	0.0092661	0.795528	0.3	CHS	Immune-hot	phs003284.v1.p1
C-K9U229	Nivo + Bempeg	Chondrosarcoma	PD	WHITE	NCT03282359	17-366	Baseline	09455_G	Nonreseponder	0.0445109	0.539343	0.250117	CHS	Immune-hot	phs003284.v1.p1
C-H7RF5A	Nivo + Bempeg	Chondrosarcoma	CR/PR	WHITE	NCT03282360	17-366	Baseline	09455_G	Responder	0.373252	0.397468	0.547577	CHS	Immune-cold	phs003284.v1.p1
C-20LTFP	Nivo + Bempeg	Chondrosarcoma	PD	WHITE	NCT03282361	17-366	Baseline	09455_G	Nonreseponder	0.179623	0.609999	0.52425	CHS	Immune-cold	phs003284.v1.p1
C-U859RF	Pembro + epacadostat	EHE	SD	WHITE	NCT03414229	17-508	Baseline	09448_D	Nonreseponder	0.0477318	0.423143	0.3	EHE	Immune-cold	phs003284.v1.p1
C-7E9EXV	Pembro + epacadostat	EHE	SD	UNKNOWN	NCT03414229	17-508	Baseline	09448_D	Nonreseponder	8.4086e-17	0.673992	0.3	EHE	Immune-hot	phs003284.v1.p1
C-2FPL8C	Nivo + Bempeg	EHE	PD	NA	NCT03282377	17-366	Baseline	09455_N	Nonreseponder	0.0810303	0.0962425	0.65385	EHE	Immune-hot	phs003284.v1.p1
C-P61F3Y	Pembro + TVEC	Epithelioid	PD	WHITE	NCT03069378	16-1534	Baseline	09245_D	Nonreseponder	0.473636	1.05195	0.572153	EHE	Immune-cold	phs003284.v1.p1
C-F5U9XF	Pembro + TVEC	Epithelioid	CR/PR	WHITE	NCT03069378	16-1534	Baseline	09245_D	Responder	2.18192	2.68547	0.3	EHE	Immune-hot	phs003284.v1.p1
C-X96M0A	Pembro + TVEC	Epithelioid	CR/PR	WHITE	NCT03069378	16-1534	Baseline	09245_D	Responder	0.759258	1.64919	0.546097	EHE	Immune-hot	phs003284.v1.p1
C-VK8L7J	Pembro + TVEC	Epithelioid	PD	WHITE	NCT03069378	16-1534	Baseline	09245_D	Nonreseponder	0.904229	0.226878	0.798241	EHE	Immune-cold	phs003284.v1.p1
C-6RJP70	Nivo + Bempeg	Epithelioid	PD	WHITE	NCT03282353	17-366	Baseline	09455_G	Nonreseponder	0.229637	0.0624408	0.42649	EHE	Immune-cold	phs003284.v1.p1
C-5JJPJR	Nivo +/- Ipi	Leiomyosarcoma	SD	ASIAN	NCT03069378	16-1534	Baseline	09245_D	Nonreseponder	0.616218	0.48976	0.615203	LMS	Immune-hot	phs003284.v1.p1
C-KAJ2A6	Nivo +/- Ipi	Leiomyosarcoma	SD	WHITE	NCT03069378	16-1534	Baseline	09245_D	Nonreseponder	0.39391	0.300579	0.876046	LMS	Immune-cold	phs003284.v1.p1
C-AL8WAK	Pembro + TVEC	Leiomyosarcoma	SD	WHITE	NCT03069378	16-1534	Baseline	09245_D	Nonreseponder	0.257635	0.692038	0.717614	LMS	Immune-hot	phs003284.v1.p1
C-532E5K	Pembro + TVEC	Leiomyosarcoma	SD	WHITE	NCT03069378	16-1534	Baseline	09245_D	Nonreseponder	0.28557	0.682415	0.518676	LMS	Immune-hot	phs003284.v1.p1
C-LEC8C7	Pembro + TVEC	Leiomyosarcoma	PD	ASIAN	NCT03069378	16-1534	Baseline	09245_D	Nonreseponder	0.518102	0.281265	0.903503	LMS	Immune-cold	phs003284.v1.p1
C-XPH66L	Pembro + epacadostat	Leiomyosarcoma	PD	UNKNOWN	NCT03414229	17-508	Baseline	09448_D	Nonreseponder	0.450802	0.142237	0.821564	LMS	Immune-cold	phs003284.v1.p1
C-NHKURN	Pembro + epacadostat	Leiomyosarcoma	HPD	WHITE	NCT03414229	17-508	Baseline	09448_D	Nonreseponder	0.124096	0.301608	0.865108	LMS	Immune-cold	phs003284.v1.p1
C-LLWLEV	Pembro + epacadostat	Leiomyosarcoma	SD	WHITE	NCT03414229	17-508	Baseline	09448_D	Nonreseponder	0.103608	0.713809	0.295178	LMS	Immune-hot	phs003284.v1.p1
C-L7M7WP	Nivo + Bempeg	Leiomyosarcoma	CR/PR	NA	NCT03282344	17-366	Baseline	09455_G	Responder	0.34983	0.305388	0.768259	LMS	Immune-hot	phs003284.v1.p1
C-CTK666	Nivo + Bempeg	Leiomyosarcoma	SD	WHITE	NCT03282346	17-366	Baseline	09455_G	Nonreseponder	0.121564	0.214601	0.660048	LMS	Immune-cold	phs003284.v1.p1
C-WD4RUC	Nivo + Bempeg	Leiomyosarcoma	HPD	WHITE	NCT03282362	17-366	Baseline	09455_G	Nonreseponder	0.272484	0.225719	0.82873	LMS	Immune-cold	phs003284.v1.p1
C-70AEFR	Pembro + epacadostat	LPS, dedifferentiated	PD	WHITE	NCT03414229	17-508	Baseline	09448_D	Nonreseponder	0.268403	0.306691	0.837581	LPS	Immune-cold	phs003284.v1.p1
C-556AL5	Nivo + Bempeg	LPS, dedifferentiated	SD	WHITE	NCT03282351	17-366	Baseline	09455_G	Nonreseponder	0.104525	1.12358	0.643775	LPS	Immune-hot	phs003284.v1.p1
C-L7C8JC	Nivo + Bempeg	LPS, dedifferentiated	SD	WHITE	NCT03282352	17-366	Baseline	09455_G	Nonreseponder	0.0270735	0.725923	0.402665	LPS	Immune-hot	phs003284.v1.p1
C-FN268L	Nivo + Bempeg	LPS, dedifferentiated	SD	WHITE	NCT03282358	17-366	Baseline	09455_G	Nonreseponder	0.220464	0.664225	0.636221	LPS	Immune-cold	phs003284.v1.p1
C-81D6WE	Pembro + epacadostat	LPS, myxoid/round cell	CR/PR	WHITE	NCT03414229	17-508	Baseline	09448_D	Responder	0.0399685	1.38213	0.706935	LPS	Immune-hot	phs003284.v1.p1
C-YHLTV1	Pembro + epacadostat	LPS, myxoid/round cell	HPD	WHITE	NCT03414229	17-508	Baseline	09448_D	Nonreseponder	0.100193	0.160225	0.717556	LPS	Immune-cold	phs003284.v1.p1
C-NF6VH4	Nivo + Bempeg	LPS, myxoid/round cell	SD	WHITE	NCT03282354	17-366	Baseline	09455_G	Nonreseponder	0.0269116	0.0513382	0.464586	LPS	Immune-cold	phs003284.v1.p1
C-WKND2T	Nivo + Bempeg	LPS, myxoid/round cell	HPD	WHITE	NCT03282365	17-366	Baseline	09455_G	Nonreseponder	0.0410386	0.359345	0.723748	LPS	Immune-hot	phs003284.v1.p1
C-MDEDT7	Pembro + epacadostat	Myxofibrosarcoma	PD	WHITE	NCT03414229	17-508	Baseline	09448_D	Nonreseponder	0.270926	0.526947	0.3	MFS	Immune-cold	phs003284.v1.p1
C-46JU8E	Nivo + Bempeg	Myxofibrosarcoma	SD	NA	NCT03282364	17-366	Baseline	09455_G	Nonreseponder	0.631585	1.26938	0.335648	MFS	Immune-hot	phs003284.v1.p1
C-R5FT5U	Nivo + Bempeg	Osteosarcoma	PD	WHITE	NCT03282347	17-366	Baseline	09455_G	Nonreseponder	0.339097	0.769688	0.572369	OS	Immune-cold	phs003284.v1.p1
C-MVMX43	Nivo + Bempeg	Osteosarcoma	PD	WHITE	NCT03282350	17-366	Baseline	09455_G	Nonreseponder	0.0954585	0.862294	0.3	OS	Immune-hot	phs003284.v1.p1
C-20FDCU	Nivo + Bempeg	Osteosarcoma	HPD	WHITE	NCT03282356	17-366	Baseline	09455_G	Nonreseponder	0.220798	0.673842	0.474346	OS	Immune-cold	phs003284.v1.p1
C-4DV3D5	Nivo + Bempeg	Osteosarcoma	PD	WHITE	NCT03282357	17-366	Baseline	09455_G	Nonreseponder	0.308813	0.823388	0.279296	OS	Immune-cold	phs003284.v1.p1
C-6HEVUK	Pembro + epacadostat	Other	SD	WHITE	NCT03414229	17-508	Baseline	09448_D	Nonreseponder	0.545194	0.648288	0.811785	Other	Immune-hot	phs003284.v1.p1
C-ELUPUM	Pembro + epacadostat	Other	PD	WHITE	NCT03414229	17-508	Baseline	09448_D	Nonreseponder	0.283427	0.604241	0.398632	Other	Immune-hot	phs003284.v1.p1
C-WT3724	Pembro + epacadostat	Other	SD	WHITE	NCT03414229	17-508	Baseline	09448_D	Nonreseponder	0.286455	0.204399	0.693871	Other	Immune-cold	phs003284.v1.p1
C-28PL34	Pembro + epacadostat	Other	PD	ASIAN	NCT03414229	17-508	Baseline	09448_D	Nonreseponder	0.348574	0.171479	0.858744	Other	Immune-cold	phs003284.v1.p1
C-8EEM67	Pembro + epacadostat	Other	SD	WHITE	NCT03414229	17-508	Baseline	09448_D	Nonreseponder	0.124391	0.857219	0.3	Other	Immune-hot	phs003284.v1.p1
C-1LM4EJ	Nivo + Bempeg	Other	SD	WHITE	NCT03282367	17-366	Baseline	09455_G	Nonreseponder	0.381242	0.0945749	0.815234	Other	Immune-cold	phs003284.v1.p1
C-JNLDDC	Nivo + Bempeg	Other	PD	Other	NCT03282369	17-366	Baseline	09455_G	Nonreseponder	0.317033	0.229153	0.690943	Other	Immune-hot	phs003284.v1.p1
C-CC1UXH	Pembro + TVEC	SBRC	PD	WHITE	NCT03069378	16-1534	Baseline	09245_D	Nonreseponder	0.37765	0.135525	0.85573	SBRC	Immune-cold	phs003284.v1.p1
C-TDR4W9	Pembro + epacadostat	SBRC	PD	BLACK	NCT03414229	17-508	Baseline	09448_D	Nonreseponder	0.121647	0.218172	0.704472	SBRC	Immune-hot	phs003284.v1.p1
C-70K997	Nivo + Bempeg	SBRC	PD	WHITE	NCT03282372	17-366	Baseline	09455_N	Nonreseponder	0.472265	0.157356	0.910942	SBRC	Immune-cold	phs003284.v1.p1
C-J0AW9Y	Nivo + Bempeg	SBRC	PD	WHITE	NCT03282374	17-366	Baseline	09455_N	Nonreseponder	0.282961	0.0621561	0.3	SBRC	Immune-cold	phs003284.v1.p1
C-68NL7N	Pembro + epacadostat	Spindle cell, high grade NOS	HPD	WHITE	NCT03414229	17-508	Baseline	09448_D	Nonreseponder	0.300641	0.442909	0.696093	SARCNOS	Immune-cold	phs003284.v1.p1
C-Y6TH4J	Nivo + Bempeg	Spindle cell, high grade NOS	CR/PR	WHITE	NCT03282368	17-366	Baseline	09455_G	Responder	0.89436	1.14167	0.436655	SARCNOS	Immune-hot	phs003284.v1.p1
C-82E9M5	Pembro + TVEC	UPS	CR/PR	ASIAN	NCT03069378	16-1534	Baseline	09245_D	Responder	0.947552	1.95014	0.22582	UPS	Immune-hot	phs003284.v1.p1
C-MA4H5N	Pembro + epacadostat	UPS	CR/PR	WHITE	NCT03414229	17-508	Baseline	09448_D	Responder	1.31234	1.94025	0.243686	UPS	Immune-hot	phs003284.v1.p1
C-M81LDF	Pembro + epacadostat	UPS	HPD	WHITE	NCT03414229	17-508	Baseline	09448_D	Nonreseponder	0.34574	0.572468	0.513056	UPS	Immune-cold	phs003284.v1.p1
C-44CDAN	Nivo + Bempeg	UPS	PD	NA	NCT03282345	17-366	Baseline	09455_G	Nonreseponder	0.349616	0.537611	0.740074	UPS	Immune-cold	phs003284.v1.p1
C-2EE23U	Nivo + Bempeg	UPS	PD	WHITE	NCT03282348	17-366	Baseline	09455_G	Nonreseponder	0.2078	0.42694	0.724334	UPS	Immune-cold	phs003284.v1.p1
C-001528	Nivo + Bempeg	UPS	HPD	WHITE	NCT03282363	17-366	Baseline	09455_G	Nonreseponder	0.36262	0.424231	0.806429	UPS	Immune-cold	phs003284.v1.p1
C-4PEVTX	Nivo + Bempeg	UPS	CR/PR	WHITE	NCT03282366	17-366	Baseline	09455_G	Responder	0.553442	0.953059	0.468279	UPS	Immune-hot	phs003284.v1.p1
C-1PCN42	Nivo + Bempeg	UPS	CR/PR	WHITE	NCT03282370	17-366	Baseline	09455_G	Responder	0.67225	0.995207	0.448578	UPS	Immune-hot	phs003284.v1.p1
