## Extended Data Table 2 for "Immune checkpoint inhibitor response in sarcomas associates with immune infiltrates and increased expression of transposable elements and viral response pathways"

### Sheet: Sheet1
Immune cold
Cell type	Mean in immune cold	Overall mean	sd in immune cold	Overall sd	P value
Endothelial cell	-0.972671	-0.762281	0.718278	0.714432	0.00788622
Monocyte	-0.528083	-0.101138	0.559177	0.730581	1.34584e-07
Macrophage Monocyte	-0.528083	-0.101138	0.559177	0.730581	1.34584e-07
Myeloid dendritic cell	-0.969886	-0.468255	0.666963	0.854475	1.17976e-07
Neutrophil	-0.481334	-0.00760838	0.597125	0.799886	9.12588e-08
B cell	-0.686262	-0.143667	0.627862	0.888408	3.58227e-08
NK cell	-0.814131	-0.277062	0.528512	0.879062	3.54421e-08
T cell CD8	-0.809496	-0.227192	0.730436	0.906813	6.89186e-09
Cytotoxicity score	-1.07823	-0.482518	0.576195	0.896301	2.01656e-09
T cell	-1.14338	-0.555383	0.471961	0.844947	3.41763e-10
Immune hot
Cell type	Mean in immune hot	Overall mean	sd in immune hot	Overall sd	p.value
T cell	0.169815	-0.555383	0.606141	0.844947	3.41763e-10
Cytotoxicity score	0.252195	-0.482518	0.638132	0.896301	2.01656e-09
T cell CD8	0.490982	-0.227192	0.494462	0.906813	6.89186e-09
NK cell	0.385324	-0.277062	0.766031	0.879062	3.54421e-08
B cell	0.525532	-0.143667	0.68233	0.888408	3.58227e-08
Neutrophil	0.576654	-0.00760838	0.609122	0.799886	9.12588e-08
Myeloid dendritic cell	0.150423	-0.468255	0.623594	0.854475	1.17976e-07
Monocyte	0.425427	-0.101138	0.551647	0.730581	1.34584e-07
Macrophage Monocyte	0.425427	-0.101138	0.551647	0.730581	1.34584e-07
Endothelial cell	-0.5028	-0.762281	0.617815	0.714432	0.00788622
