## Extended Data Table 3 for "Immune checkpoint inhibitor response in sarcomas associates with immune infiltrates and increased expression of transposable elements and viral response pathways"

### Sheet: Supplemental table 3
	Protocol				Fisher exact test for immune cold/hot	CI	p-value	Odds ratio
	16-1534	17-366	17-508		Protocol (16-1534/17-366)	0.20-3.88	1	0.87
immune cold	7	20	10		Protocol (17-508/17-366)	0.33-4.24	0.78	1.19
immune hot	6	15	9		Protocol (16-1534/(17-508)	0.20-5.43	1	1.04
	Protocol				Fisher exact test for Non-Responder/responder	CI	p-value	Odds ratio
	16-1534	17-366	17-508		Protocol (16-1534/17-366)	0.08- 2.80	0.42	0.47
Non-responder	9	29	17		Protocol (17-508/17-366)	0.05-3.69	0.69	0.56
Responder	4	6	2		Protocol (16-1534/(17-508)	0.02-2.36	0.19	0.27
